# Ontology-based expansion of virtual gene panels to improve diagnostic efficiency for rare genetic diseases

**DOI:** 10.1101/2024.10.31.24315563

**Authors:** Jaemoon Shin, Toyofumi Fujiwara, Hirotomo Saitsu, Atsuko Yamaguchi

## Abstract

**Background:** Virtual Gene Panels (VGP) comprising disease-associated causal genes are utilized in the diagnosis of rare genetic diseases to evaluate candidate genes identified by whole-genome and whole-exome sequencing. VGPs generated by the PanelApp software were utilized in a UK 100,000 Genome Project pilot study to filter candidate genes, thus enhancing diagnostic efficiency for rare diseases. However, PanelApp also filtered out disease-causing genes in nearly 50% of the cases.

**Methods:** Here, we propose various methods for optimized approach to design VGPs that significantly improve the diagnostic efficiency by leveraging the hierarchical structure of the Mondo disease ontology, without excluding disease-causing genes. We also performed computational experiments on an evaluation dataset comprising 74 patients to determine the optimal VGP design method.

**Results:** Our results demonstrate that the proposed method can significantly enhance rare disease diagnosis efficiency by automatically identifying candidate genes. The proposed method successfully designed VGPs that improve diagnosis efficiency without excluding disease-causing genes.

**Conclusion:** We have developed novel methods for VGP design that leverage the hierarchical structure of the Mondo disease ontology to improve rare genetic disease diagnosis efficiency. This approach identifies candidate genes without excluding disease-causing genes, and thereby improves diagnostic efficiency.
