## Supplementary Material 1 for "Ontology-based expansion of virtual gene panels to improve diagnostic efficiency for rare genetic diseases"

### Sheet: TH k AP
TH k AP
Threshold(k)	0	250	500	750	1000	1250	1500	1750	2000	2250	2500	2750	3000	3250	3500	3750	4000	4250	4500
Coverage	0.608108	0.972973	1	1	1	1	1	1	1	1	1	1	1	1	1	1	1	1	1
Median	2	47	60.5	62	62	69	69	90.5	88.5	92.5	95.5	95.5	95.5	95.5	95.5	95.5	95.5	97	97
Expectation	158.149	54.9324	59.1892	62.0405	63.7297	72.7973	72.7973	84.2027	83.6216	87.4189	97.2027	97.2027	97.2027	97.2027	97.2027	97.2027	97.2027	98.7297	98.8243

### Sheet: TH k MP
TH k MP
Threshold(k)	0	250	500	750	1000	1250	1500	1750	2000	2250	2500	2750	3000	3250	3500	3750	4000	4250	4500
Coverage	0.608108	0.945946	0.945946	0.972973	0.972973	0.986486	0.986486	0.972973	0.986486	1	1	1	1	1	1	1	1	1	1
Median	2	15	25	29.5	30	42.5	42.5	56	56	57	92	92	92	92	92	92	92	95	98
Expectation	156.189	38.7432	47.027	43.4595	44.7838	50.8243	50.8243	66.8649	64.0676	62.3514	94.2432	94.2432	94.2432	94.2432	94.2432	94.2432	94.2432	97.2027	99.6622
